# Multiomic Analyses Direct Hypotheses for Creutzfeldt-Jakob Disease Risk Genes

**DOI:** 10.1101/2024.07.19.24310476

**Authors:** Fahri Küçükali, Elizabeth Hill, Tijs Watzeels, Holger Hummerich, Tracy Campbell, Lee Darwent, Steven Collins, Christiane Stehmann, Gabor G Kovacs, Michael D Geschwind, Karl Frontzek, Herbert Budka, Ellen Gelpi, Adriano Aguzzi, Sven J van der Lee, Cornelia M van Duijn, Pawel P Liberski, Miguel Calero, Pascual Sanchez-Juan, Elodie Bouaziz-Amar, Jean-Louis Laplanche, Stéphane Haïk, Jean-Phillipe Brandel, Angela Mammana, Sabina Capellari, Anna Poleggi, Anna Ladogana, Maurizio Pocchiari, Saima Zafar, Stephanie Booth, Gerard H Jansen, Aušrinė Areškevičiūtė, Eva Løbner Lund, Katie Glisic, Piero Parchi, Peter Hermann, Inga Zerr, Jiri Safar, Pierluigi Gambetti, Brian S Appleby, John Collinge, Kristel Sleegers, Simon Mead

## Abstract

Prions are assemblies of misfolded prion protein that cause several fatal and transmissible neurodegenerative diseases, with the most common phenotype in humans being sporadic Creutzfeldt-Jakob disease (sCJD). Aside from variation of the prion protein itself, molecular risk factors are not well understood. Prion and prion-like mechanisms are thought to underpin common neurodegenerative disorders meaning that the elucidation of mechanisms could have broad relevance. Herein we sought to further develop our understanding of the factors that confer risk of sCJD using a systematic gene prioritization and functional interpretation pipeline based on multiomic integrative analyses. We integrated the published sCJD genome-wide association study (GWAS) summary statistics with publicly available bulk brain and brain cell type gene and protein expression datasets. We performed multiple transcriptome and proteome-wide association studies (TWAS & PWAS) and Bayesian genetic colocalization analyses between sCJD risk association signals and multiple brain molecular quantitative trait loci signals. We then applied our systematic gene prioritization pipeline on the obtained results and nominated prioritized sCJD risk genes with risk-associated molecular mechanisms in a transcriptome and proteome-wide manner. Genetic upregulation of both gene and protein expression of syntaxin-6 (*STX6*) in the brain was associated with sCJD risk in multiple datasets, with a risk-associated gene expression regulation specific to oligodendrocytes. Similarly, increased gene and protein expression of protein disulfide isomerase family A member 4 (*PDIA4*), involved in the unfolded protein response, was linked to increased disease risk, particularly in excitatory neurons. Protein expression of mesencephalic astrocyte derived neurotrophic factor (*MANF*), involved in protection against endoplasmic reticulum stress and sulfatide binding (linking to the enzyme in the final step of sulfatide synthesis, encoded by sCJD risk gene *GAL3ST1*), was identified as protective against sCJD. In total 32 genes were prioritized into two tiers based on level of evidence and confidence for further studies. This study provides insights into the genetically-associated molecular mechanisms underlying sCJD susceptibility and prioritizes several specific hypotheses for exploration beyond the prion protein itself and beyond the previously highlighted sCJD risk loci through the newly prioritized sCJD risk genes and mechanisms. These findings highlight the importance of glial cells, sulfatides and the excitatory neuron unfolded protein response in sCJD pathogenesis.
