## Supplementary Tables for "Multiomic Analyses Direct Hypotheses for Creutzfeldt-Jakob Disease Risk Genes"

### Sheet: Table_of_Contents
Supplementary Table	Tab Name	Table Legend
Supplementary Table 1	S1-IndexVariant_Annotation	Detailed information on the sCJD GWAS index variants. In order, we describe: index variant ID (based on dbSNPv151 that were identical to the latest dbSNP release [v156] rsID annotations as well), chromosome, position, reference and alternative allele information based on GRCh38 human reference genome build, nearest gene for the index variants, type of the variant in terms of consequence, gnomAD v…
Supplementary Table 2	S2-molQTLcatalogues_RefPanels	Description and details of the cohorts and datasets used for molecular QTL-based analyses in the gene prioritization pipeline. In order, name of the cohort/dataset, brain tissue/cell type group, molecular phenotype and QTL type, number of samples in the molecular QTL catalogue and/or TWAS/PWAS reference panel, molecular cis-QTL mapping window, catalogue-specific coloc analysis availability, TWAS/…
Supplementary Table 3	S3-GenePrioritization_Scoring	Predetermined score weights for each type of evidence in the systematic gene prioritization strategy. Each gene prioritization domain (i.e. variant annotation, eQTL-GWAS integration, and pQTL - GWAS integration) are first separated into different categories based on the tissue or cell types the QTL information is collected from (classified as bulk brain and brain cell types). Second, categories a…
Supplementary Table 4	S4-GenePrioritization_Results	Gene prioritization results for sCJD GWAS. Only protein-coding genes were considered for gene prioritization. In order, we describe: candidate gene name (i.e. at least one hit in categories specified in Supplementary Table 3), Ensembl gene ID (ENSG ID), GENCODE reference for gene genomic coordinates and annotation, chromosome, start, and end positions of the candidate gene, gene type group (wheth…
Supplementary Table 5	S5-eQTL-GWAS_coloc	Colocalization between eQTL signals for genes and sCJD GWAS association signals. The data shows the colocalization probability results for the eQTL signals of genes within in 10 eQTL catalogues. Only colocalized hits at a eQTL coloc PP4 ≥ 70% level are shown in the table. We indicate the number of variants compared and the calculated posterior probabilities (PP) for 5 different hypotheses between…
Supplementary Table 6	S6-cteQTL-GWAS_coloc	Colocalization between ct-eQTL signals for genes and sCJD GWAS association signals. The data shows the colocalization probability results for the ct-eQTL signals of genes within in 14 ct-eQTL catalogues. Only colocalized hits at a ct-eQTL coloc PP4 ≥ 70% level are shown in the table. We indicate the number of variants compared and the calculated posterior probabilities (PP) for 5 different hypoth…
Supplementary Table 7	S7-TWAS	TWAS of sCJD GWAS using gene expression reference panels. Significant (after Bonferroni correction) TWAS results for genes in 10 different gene expression reference panels used are shown. For each association, TWAS reference panel (together with TWAS tool used), TWAS P and Z-score values are provided together with gene and locus information. FOCUS fine-mapping analyses were performed within 1 Mb …
Supplementary Table 8	S8-pQTL-GWAS_coloc	Colocalization between pQTL signals for proteins and sCJD GWAS association signals. The data shows the colocalization probability results for the pQTL signals of proteins within the ROSMAP DLPFC pQTL catalogue. Only colocalized hits at a pQTL coloc PP4 ≥ 70% level are shown in the table. We indicate the number of variants compared and the calculated posterior probabilities (PP) for 5 different hy…
Supplementary Table 9	S9-PWAS	PWAS of sCJD GWAS using protein expression reference panels. Significant (after Bonferroni correction) protein expression PWAS results (using FUSION pipeline) for proteins in 2 different protein expression reference panels used are shown. For each association, PWAS reference panel, PWAS P and Z-score values are provided together with gene and locus information. DLPFC: dorsolateral prefrontal cort…

### Sheet: S1-IndexVariant_Annotation
Supplementary Table 1: Detailed information on the sCJD GWAS index variants. In order, we describe: index variant ID (based on dbSNPv151 that were identical to the latest dbSNP release [v156] rsID annotations as well), chromosome, position, reference and alternative allele information based on GRCh38 human reference genome build, nearest gene for the index variants, type of the variant in terms o…
rsID	CHR	POS	REF	ALT	Nearest gene	Variant type	gnomAD v4.1 NFE MAF	CADD v1.7 PHRED Score	Locus Name	Locus No	Locus Type	GWAS P	GWAS Effect Allele	GWAS Other Allele	GWAS Odds Ratio (OR) and 95% CI	GWAS MAF	GWAS Minor Allele	GWAS Risk Allele
rs3747957	1	180984717	A	G	STX6	Synonymous	0.4059	4.463	STX6 Locus	G1	GWS	9.74198e-09	G	A	0.84 (0.8-0.88)	0.419489	A	A
rs1799990	20	4699605	A	G	PRNP	Missense	0.3434	17.85	PRNP Locus	G2	GWS	2.683e-15	G	A	0.78 (0.74-0.83)	0.328083	G	A
rs2267161	22	30557308	C	T	GAL3ST1	Missense	0.3114	18.13	GAL3ST1 Locus	G3	GWS	8.5986e-10	T	C	0.85 (0.81-0.9)	0.314332	T	C
rs9065	7	149003757	C	T	PDIA4	3'UTR	0.1864	0.666	PDIA4 Locus	S1	Subthreshold	1.65907e-06	T	C	1.19 (1.12-1.27)	0.19772	T	T
rs6498552	16	15446044	T	G	BMERB1	Intronic	0.1048	1.11	BMERB1 Locus	S2	Subthreshold	5.74999e-08	G	T	0.83 (0.77-0.9)	0.105736	T	T

### Sheet: S2-molQTLcatalogues_RefPanels
Supplementary Table 2: Description and details of the cohorts and datasets used for molecular QTL-based analyses in the gene prioritization pipeline. In order, name of the cohort/dataset, brain tissue/cell type group, molecular phenotype and QTL type, number of samples in the molecular QTL catalogue and/or TWAS/PWAS reference panel, molecular cis-QTL mapping window, catalogue-specific coloc analy…
Cohort/Dataset	Brain Tissue/Cell type group	Molecular phenotype and molecular QTL type	#Samples	Molecular QTL mapping cis window	Molecular QTL-GWAS coloc performed	TWAS/PWAS method	#TWAS/PWAS tested features	Bonferroni-corrected significance threshold for TWAS/PWAS	Bonferroni-corrected suggestive significance threshold for TWAS/PWAS	References/sources for molecular QTL catalogues and TWAS/PWAS reference panels used
MayoRNAseq TCX	Bulk Brain - Temporal Lobe	Gene expression - eQTL	259	1 Mb	Yes	FUSION	9222	5.42182e-06	0.000108436	Bellenguez et al., 2022, Nature Genetics ; https://doi.org/10.5281/zenodo.5745927
ROSMAP DLPFC	Bulk Brain - Frontal Lobe	Gene expression - eQTL	560	1 Mb	Yes	FUSION	11899	4.20203e-06	8.40407e-05	Bellenguez et al., 2022, Nature Genetics ; https://doi.org/10.5281/zenodo.5745927
MSBB BA10	Bulk Brain - Frontal Lobe	Gene expression - eQTL	207	1 Mb	Yes	FUSION	6315	7.91766e-06	0.000158353	Bellenguez et al., 2022, Nature Genetics ; https://doi.org/10.5281/zenodo.5745927
MSBB BA22	Bulk Brain - Temporal Lobe	Gene expression - eQTL	186	1 Mb	Yes	FUSION	5109	9.78665e-06	0.000195733	Bellenguez et al., 2022, Nature Genetics ; https://doi.org/10.5281/zenodo.5745927
MSBB BA36	Bulk Brain - Temporal Lobe	Gene expression - eQTL	162	1 Mb	Yes	FUSION	4903	1.01978e-05	0.000203957	Bellenguez et al., 2022, Nature Genetics ; https://doi.org/10.5281/zenodo.5745927
MSBB BA44	Bulk Brain - Frontal Lobe	Gene expression - eQTL	178	1 Mb	Yes	FUSION	5891	8.48752e-06	0.00016975	Bellenguez et al., 2022, Nature Genetics ; https://doi.org/10.5281/zenodo.5745927
GTEx Hippocampus	Bulk Brain - Temporal Lobe	Gene expression - eQTL	150	1 Mb	Yes	PrediXcan (MASHR)	9620	5.19751e-06	0.00010395	The GTEx Consortium, 2020, Science & Barbeira et al., 2018, Nature Communications; https://www.gtexportal.org & https://predictdb.org/post/2021/07/21/gtex-v8-models-on-eqtl-and-sqtl/#mashr-based-models
GTEx Frontal Cortex	Bulk Brain - Frontal Lobe	Gene expression - eQTL	158	1 Mb	Yes	PrediXcan (MASHR)	10113	4.94413e-06	9.88826e-05	The GTEx Consortium, 2020, Science & Barbeira et al., 2018, Nature Communications; https://www.gtexportal.org & https://predictdb.org/post/2021/07/21/gtex-v8-models-on-eqtl-and-sqtl/#mashr-based-models
GTEx Cortex	Bulk Brain - Frontal Lobe	Gene expression - eQTL	184	1 Mb	Yes	PrediXcan (MASHR)	10355	4.82859e-06	9.65717e-05	The GTEx Consortium, 2020, Science & Barbeira et al., 2018, Nature Communications; https://www.gtexportal.org & https://predictdb.org/post/2021/07/21/gtex-v8-models-on-eqtl-and-sqtl/#mashr-based-models
GTEx BA24	Bulk Brain - Frontal Lobe	Gene expression - eQTL	135	1 Mb	Yes	PrediXcan (MASHR)	9636	5.18888e-06	0.000103778	The GTEx Consortium, 2020, Science & Barbeira et al., 2018, Nature Communications; https://www.gtexportal.org & https://predictdb.org/post/2021/07/21/gtex-v8-models-on-eqtl-and-sqtl/#mashr-based-models
Bryois et al. Excitatory Neurons	Excitatory Neurons	Gene expression - ct-eQTL	187	1 Mb	Yes	-	-	-	-	Bryois et al., 2022, Nature Neuroscience ; https://doi.org/10.5281/zenodo.5543734
Bryois et al. Inhibitory Neurons	Inhibitory Neurons	Gene expression - ct-eQTL	178	1 Mb	Yes	-	-	-	-	Bryois et al., 2022, Nature Neuroscience ; https://doi.org/10.5281/zenodo.5543734
Bryois et al. Astrocytes	Astrocytes	Gene expression - ct-eQTL	189	1 Mb	Yes	-	-	-	-	Bryois et al., 2022, Nature Neuroscience ; https://doi.org/10.5281/zenodo.5543734
Bryois et al. Oligodendrocytes	Oligodendrocytes	Gene expression - ct-eQTL	192	1 Mb	Yes	-	-	-	-	Bryois et al., 2022, Nature Neuroscience ; https://doi.org/10.5281/zenodo.5543734
Bryois et al. Microglia	Microglia	Gene expression - ct-eQTL	187	1 Mb	Yes	-	-	-	-	Bryois et al., 2022, Nature Neuroscience ; https://doi.org/10.5281/zenodo.5543734
Bryois et al. OPCs/COPs	OPCs/COPs	Gene expression - ct-eQTL	187	1 Mb	Yes	-	-	-	-	Bryois et al., 2022, Nature Neuroscience ; https://doi.org/10.5281/zenodo.5543734
Bryois et al. Pericytes	Pericytes	Gene expression - ct-eQTL	150	1 Mb	Yes	-	-	-	-	Bryois et al., 2022, Nature Neuroscience ; https://doi.org/10.5281/zenodo.5543734
Bryois et al. Endothelial Cells	Endothelial Cells	Gene expression - ct-eQTL	144	1 Mb	Yes	-	-	-	-	Bryois et al., 2022, Nature Neuroscience ; https://doi.org/10.5281/zenodo.5543734
MiGA MFG Microglia	Microglia	Gene expression - ct-eQTL	63	1 Mb	Yes	-	-	-	-	de Paiva Lopes, 2022, Nature Genetics ; https://doi.org/10.5281/zenodo.4118605
MiGA STG Microglia	Microglia	Gene expression - ct-eQTL	55	1 Mb	Yes	-	-	-	-	de Paiva Lopes, 2022, Nature Genetics ; https://doi.org/10.5281/zenodo.4118605
MiGA SVZ Microglia	Microglia	Gene expression - ct-eQTL	53	1 Mb	Yes	-	-	-	-	de Paiva Lopes, 2022, Nature Genetics ; https://doi.org/10.5281/zenodo.4118605
MiGA THA Microglia	Microglia	Gene expression - ct-eQTL	45	1 Mb	Yes	-	-	-	-	de Paiva Lopes, 2022, Nature Genetics ; https://doi.org/10.5281/zenodo.4118605
MiGA Meta-analysis Microglia	Microglia	Gene expression - ct-eQTL	216	1 Mb	Yes	-	-	-	-	de Paiva Lopes, 2022, Nature Genetics ; https://doi.org/10.5281/zenodo.4118676
Young et al. Microglia	Microglia	Gene expression - ct-eQTL	104	1 Mb	Yes	-	-	-	-	Kerimov et al., 2021, Nature Genetics ; https://www.ebi.ac.uk/eqtl/Data_access/
ROSMAP DLPFC	Bulk Brain - Frontal Lobe	Protein expression - pQTL	376	100 kb	Yes	FUSION	1699	2.94291e-05	0.000588582	Wingo et al., 2021, Nature Genetics ; https://www.synapse.org/#!Synapse:syn23627957 (v2 versions)
Banner DLPFC	Bulk Brain - Frontal Lobe	Protein expression - pQTL	152	100 kb	-	FUSION	1093	4.57457e-05	0.000914913	Wingo et al., 2021, Nature Genetics ; https://www.synapse.org/#!Synapse:syn23627957

### Sheet: S3-GenePrioritization_Scoring
Supplementary Table 3: Predetermined score weights for each type of evidence in the systematic gene prioritization strategy. Each gene prioritization domain (i.e. variant annotation, eQTL-GWAS integration, and pQTL - GWAS integration) are first separated into different categories based on the tissue or cell types the QTL information is collected from (classified as bulk brain and brain cell types…
Domain	Max. points possible (per domain)	Category	Max. points possible (per category)	Subcategory	Number of catalogues/panels	Subcategory weight for single hit	Subcategory weight for replicated hits
Variant Annotation	20	Variant Annotation	20	Nearest protein-coding gene	-	2	-
				Nearest protein-coding gene + Rare (MAF ≤ 1%) lead variant for the gene	-	5	-
				Nearest protein-coding gene + Protein-altering lead variant for the gene	-	17	-
				Nearest protein-coding gene + Rare (MAF ≤ 1%) + Protein-altering lead variant for the gene	-	20	-
eQTL-GWAS Integration	13	Bulk brain eQTL - GWAS integration	9	eQTL coloc PP4 ≥ 0.7 in brain for this gene	10	3	4
				Significant eTWAS hit in brain (not fine-mapped only) for this gene	10	3	4
				Significant eTWAS hit in brain (fine-mapped only) for this gene	10	4	5
		Brain cell-type eQTL - GWAS integration	4	eQTL coloc PP4 ≥ 0.7 in specific brain cell type for this gene	14	3	4
pQTL-GWAS Integration	9	Bulk brain pQTL - GWAS integration	9	pQTL coloc PP4 ≥ 0.7 for this gene	1	4	-
				Significant PWAS hit in brain for this gene	2	4	5

### Sheet: S4-GenePrioritization_Results
Supplementary Table 4: Gene prioritization results for sCJD GWAS. Only protein-coding genes were considered for gene prioritization. In order, we describe: candidate gene name (i.e. at least one hit in categories specified in Supplementary Table 3), Ensembl gene ID (ENSG ID), GENCODE reference for gene genomic coordinates and annotation, chromosome, start, and end positions of the candidate gene,…
Gene	ENSG ID	GENCODE Reference	Gene CHR	Gene Start	Gene End	Gene Type Group	Gene GWAS P Group	Locus Name	Number of Candidate Genes in Locus	Number of Candidate Protein-coding Genes in Locus	Locus No	Locus Type	Scoregene	Scoretop	RelDiffgene	MinRelDifflocus	Gene Prioritization Tier	Variant Annotation Score	eQTL- GWAS Integration Score	pQTL- GWAS Integration Score	Glutamatergic Neurons Expression%	GABAergic Neurons Expression%	Astrocytes Expression%	Oligodendrocytes Expression%	OPCs Expression%	Microglia Expression%	Endothelial Cells Expression%
VDAC1P4	ENSG00000235060	GENCODEv24	1	180434800	180435936	noncoding_genes	p5e8_smaller	STX6 Locus	3	0	G1	GWS	3	-	-	-	-	0	3	0	-	-	-	-	-	-	-
KIAA1614	ENSG00000135835	GENCODEv24	1	180913154	180951614	protein_coding_genes	p5e8_smaller	STX6 Locus	3	2	G1	GWS	4	23	0.826087	0.826087	-	0	4	0	20.0528	7.22746	34.6104	12.5938	14.1605	4.77604	6.57896
STX6	ENSG00000135823	GENCODEv24	1	180972712	181023121	protein_coding_genes	p5e8_smaller	STX6 Locus	3	2	G1	GWS	23	23	0	0.826087	Tier 1	2	12	9	13.8745	10.2878	8.58433	12.1051	11.6893	27.9142	15.5447
LGR6	ENSG00000133067	GENCODEv24	1	202193901	202319781	protein_coding_genes	p5e4_p1e4	O1 - Other Locus	1	1	O1	Other	4	4	0	1	Tier 1	0	4	0	7.88407	17.442	49.4734	3.59473	4.12099	14.1688	3.31606
ENSG00000215795	ENSG00000215795	GENCODEv45	1	247183813	247185482	noncoding_genes	p5e5_p1e5	O2 - Other Locus	1	0	O2	Other	4	-	-	-	-	0	4	0	-	-	-	-	-	-	-
LPIN1	ENSG00000134324	GENCODEv24	2	11677595	11827409	protein_coding_genes	p5e5_p1e5	O3 - Other Locus	1	1	O3	Other	7	7	0	1	Tier 1	0	7	0	10.8557	12.8939	41.599	7.50045	14.9637	5.34672	6.84049
ZNF514	ENSG00000144026	GENCODEv24	2	95147937	95165413	protein_coding_genes	p5e4_p1e4	O4 - Other Locus	1	1	O4	Other	4	4	0	1	Tier 1	0	4	0	10.7423	11.0012	15.5497	20.7761	12.0522	19.2632	10.6153
INHA	ENSG00000123999	GENCODEv24	2	219569162	219575713	protein_coding_genes	p1e3_p5e4	O5 - Other Locus	1	1	O5	Other	3	3	0	1	Tier 2	0	3	0	25.5528	24.5846	19.8159	4.55742	11.5879	6.40438	7.49696
CIDECP1	ENSG00000186162	GENCODEv45	3	10017490	10023747	noncoding_genes	p5e4_p1e4	O6 - Other Locus	1	0	O6	Other	4	-	-	-	-	0	4	0	-	-	-	-	-	-	-
DCLK3	ENSG00000163673	GENCODEv24	3	36712422	36739861	protein_coding_genes	p5e5_p1e5	O7 - Other Locus	2	2	O7	Other	3	3	0	1	Tier 2	0	3	0	49.2747	24.0503	4.52084	4.15431	4.8662	6.8094	6.32429
TRANK1	ENSG00000168016	GENCODEv24	3	36826820	36945057	protein_coding_genes	p5e5_p1e5	O7 - Other Locus	2	2	O7	Other	3	3	0	1	Tier 2	0	3	0	18.9575	27.9591	5.77514	2.65179	10.3066	26.9074	7.4424
ACAA1	ENSG00000060971	GENCODEv24	3	38103129	38137242	protein_coding_genes	p5e5_p1e5	O8 - Other Locus	1	1	O8	Other	3	3	0	1	Tier 2	0	3	0	10.9559	10.2028	19.169	16.2169	11.9648	20.7809	10.7097
NCKIPSD	ENSG00000213672	GENCODEv24	3	48673844	48686364	protein_coding_genes	p1e5_p5e6	O9 - Other Locus	5	4	O9	Other	7	7	0	0.142857	Tier 2	0	7	0	19.8568	16.9259	12.2459	16.5371	10.6593	13.198	10.577
WDR6	ENSG00000178252	GENCODEv24	3	49007155	49015803	protein_coding_genes	p1e5_p5e6	O9 - Other Locus	5	4	O9	Other	3	7	0.571429	0.142857	-	0	3	0	7.36842	12.2641	26.8358	9.55119	16.8588	14.7014	12.4203
DALRD3	ENSG00000178149	GENCODEv24	3	49015954	49022293	protein_coding_genes	p1e5_p5e6	O9 - Other Locus	5	4	O9	Other	3	7	0.571429	0.142857	-	0	3	0	11.4878	11.9955	19.4701	10.5163	15.0584	14.7632	16.7087
BSN-DT	ENSG00000226913	GENCODEv45	3	49549306	49554366	noncoding_genes	p1e5_p5e6	O9 - Other Locus	5	0	O9	Other	3	-	-	-	-	0	3	0	16.434	20.9203	32.1439	6.95903	13.4449	5.14285	4.95501
INKA1	ENSG00000185614	GENCODEv45	3	49803261	49805030	protein_coding_genes	p1e5_p5e6	O9 - Other Locus	5	4	O9	Other	6	7	0.142857	0.142857	Tier 2	0	6	0	4.25412	4.46904	1.27311	1.41638	3.87901	69.3286	15.3797
MANF	ENSG00000145050	GENCODEv24	3	51385047	51389397	protein_coding_genes	p1e4_p5e5	O10 - Other Locus	2	2	O10	Other	8	8	0	0.5	Tier 1	0	0	8	6.50462	7.53075	8.58169	11.1273	12.5687	24.8587	28.8282
TEX264	ENSG00000164081	GENCODEv24	3	51671175	51704323	protein_coding_genes	p1e4_p5e5	O10 - Other Locus	2	2	O10	Other	4	8	0.5	0.5	-	0	4	0	7.80907	9.65612	12.4967	13.5801	11.8224	15.8138	28.8219
ABHD10	ENSG00000144827	GENCODEv24	3	111979010	111993363	protein_coding_genes	p5e3_p1e3	O11 - Other Locus	1	1	O11	Other	4	4	0	1	Tier 1	0	0	4	14.518	14.1744	8.4589	15.3633	16.5482	18.1012	12.836
RPLP1P6	ENSG00000213433	GENCODEv24	5	151765859	151766378	noncoding_genes	p5e5_p1e5	O12 - Other Locus	3	0	O12	Other	4	-	-	-	-	0	4	0	-	-	-	-	-	-	-
G3BP1	ENSG00000145907	GENCODEv24	5	151771045	151812785	protein_coding_genes	p5e5_p1e5	O12 - Other Locus	3	1	O12	Other	3	3	0	1	Tier 2	0	3	0	7.52706	9.28225	12.1241	15.8595	9.72301	15.6793	29.8048
LINC01933	ENSG00000254226	GENCODEv45	5	151949571	152270449	noncoding_genes	p5e5_p1e5	O12 - Other Locus	3	0	O12	Other	4	-	-	-	-	0	4	0	11.1113	24.4077	11.9101	17.6438	7.87239	13.9731	13.0815
SERPINB6	ENSG00000124570	GENCODEv24	6	2948159	2972165	protein_coding_genes	p5e4_p1e4	O13 - Other Locus	1	1	O13	Other	3	3	0	1	Tier 2	0	3	0	2.57535	4.3455	7.8993	10.2849	7.08266	24.3292	43.4831
HBS1L	ENSG00000112339	GENCODEv24	6	134960378	135103056	protein_coding_genes	p1e4_p5e5	O14 - Other Locus	1	1	O14	Other	7	7	0	1	Tier 1	0	3	4	10.7174	10.0791	8.19313	40.2508	9.33109	10.1756	11.2529
FUCA2	ENSG00000001036	GENCODEv24	6	143494811	143511690	protein_coding_genes	p5e4_p1e4	O15 - Other Locus	1	1	O15	Other	4	4	0	1	Tier 1	0	0	4	9.69226	11.7919	10.072	18.0961	8.95425	31.8232	9.57035
GSAP	ENSG00000186088	GENCODEv24	7	77310751	77416400	protein_coding_genes	p5e4_p1e4	O16 - Other Locus	1	1	O16	Other	7	7	0	1	Tier 1	0	7	0	5.73477	11.2792	9.08486	4.02448	22.0193	39.867	7.99038
CBLL1-AS1	ENSG00000241764	GENCODEv45	7	107739999	107744436	noncoding_genes	p5e4_p1e4	O17 - Other Locus	1	0	O17	Other	3	-	-	-	-	0	3	0	9.4093	7.88423	11.8879	26.9661	11.5814	11.0817	21.1894
GHET1	ENSG00000281189	GENCODEv24	7	148987527	148989432	noncoding_genes	p5e6_p1e6	PDIA4 Locus	2	0	S1	Subthreshold	3	-	-	-	-	0	3	0	19.1176	23.1096	11.9391	7.97232	11.9948	8.85754	17.009
PDIA4	ENSG00000155660	GENCODEv24	7	149003062	149028641	protein_coding_genes	p5e6_p1e6	PDIA4 Locus	2	1	S1	Subthreshold	21	21	0	1	Tier 1	2	11	8	4.58875	6.98302	12.9216	17.0939	11.0721	27.9701	19.3705
ARL14EP	ENSG00000152219	GENCODEv24	11	30323051	30338227	protein_coding_genes	p5e5_p1e5	O18 - Other Locus	2	2	O18	Other	3	4	0.25	0.25	Tier 2	0	3	0	18.3996	13.6831	9.33474	11.0238	15.9249	16.8739	14.76
MPPED2	ENSG00000066382	GENCODEv24	11	30384493	30586872	protein_coding_genes	p5e5_p1e5	O18 - Other Locus	2	2	O18	Other	4	4	0	0.25	Tier 1	0	0	4	14.3757	7.56805	15.8124	1.12861	56.492	2.26298	2.36031
SBNO1	ENSG00000139697	GENCODEv24	12	123289109	123350441	protein_coding_genes	p5e5_p1e5	O19 - Other Locus	1	1	O19	Other	3	3	0	1	Tier 2	0	3	0	14.9596	13.9306	13.7163	12.1035	10.5685	18.3955	16.326
PSME1	ENSG00000092010	GENCODEv24	14	24136158	24138964	protein_coding_genes	p1e4_p5e5	O20 - Other Locus	1	1	O20	Other	3	3	0	1	Tier 2	0	3	0	2.34819	3.03477	6.22143	12.8251	7.79681	16.5041	51.2696
CSPG4P11	ENSG00000259726	GENCODEv24	15	84186752	84197384	noncoding_genes	p5e4_p1e4	O21 - Other Locus	1	0	O21	Other	4	-	-	-	-	0	4	0	-	-	-	-	-	-	-
BMERB1	ENSG00000166780	GENCODEv45	16	15434475	15625015	protein_coding_genes	p1e7_p5e8	BMERB1 Locus	1	1	S2	Subthreshold	7	7	0	1	Tier 1	2	5	0	17.7466	22.8639	9.28052	12.6305	29.8519	3.79049	3.83611
MYO15A	ENSG00000091536	GENCODEv24	17	18118582	18179802	protein_coding_genes	p1e4_p5e5	O22 - Other Locus	2	2	O22	Other	3	4	0.25	0.25	Tier 2	0	3	0	33.39	24.1979	9.16311	7.37135	5.03602	12.7123	8.1293
ALKBH5	ENSG00000091542	GENCODEv24	17	18183078	18209954	protein_coding_genes	p1e4_p5e5	O22 - Other Locus	2	2	O22	Other	4	4	0	0.25	Tier 1	0	4	0	12.1065	12.2384	15.1704	17.8075	9.56612	14.3475	18.7636
XYLT2	ENSG00000015532	GENCODEv24	17	50346092	50361151	protein_coding_genes	p1e4_p5e5	O23 - Other Locus	3	2	O23	Other	3	4	0.25	0.25	Tier 2	0	3	0	11.0909	14.3216	21.2663	14.8487	14.4933	12.1636	11.8157
ENSG00000279792	ENSG00000279792	GENCODEv45	17	50362967	50365232	noncoding_genes	p1e4_p5e5	O23 - Other Locus	3	0	O23	Other	3	-	-	-	-	0	3	0	-	-	-	-	-	-	-
EME1	ENSG00000154920	GENCODEv24	17	50373220	50381237	protein_coding_genes	p1e4_p5e5	O23 - Other Locus	3	2	O23	Other	4	4	0	0.25	Tier 1	0	4	0	4.83388	3.02034	10.3396	43.853	6.86153	27.6171	3.47458
CA11	ENSG00000063180	GENCODEv24	19	48637942	48646312	protein_coding_genes	p5e5_p1e5	O24 - Other Locus	1	1	O24	Other	4	4	0	1	Tier 1	0	4	0	35.9356	14.2974	11.1077	9.2783	9.31648	10.4959	9.56861
SIRPB1	ENSG00000101307	GENCODEv24	20	1563521	1620061	protein_coding_genes	p1e5_p5e6	O25 - Other Locus	1	1	O25	Other	3	3	0	1	Tier 2	0	3	0	5.13933	2.57562	6.1105	2.77821	2.34565	78.8293	2.22135
PRNP	ENSG00000171867	GENCODEv24	20	4686236	4701590	protein_coding_genes	p5e8_smaller	PRNP Locus	1	1	G2	GWS	17	17	0	1	Tier 1	17	0	0	19.9292	21.2433	11.8663	18.1528	11.0666	8.31646	9.42537
SNAI1	ENSG00000124216	GENCODEv24	20	49982999	49988886	protein_coding_genes	p5e4_p1e4	O26 - Other Locus	1	1	O26	Other	3	3	0	1	Tier 2	0	3	0	8.94949	7.81585	12.632	14.4346	16.1644	3.72648	36.2771
GAL3ST1	ENSG00000128242	GENCODEv24	22	30554635	30574587	protein_coding_genes	p5e8_smaller	GAL3ST1 Locus	3	3	G3	GWS	17	17	0	0.764706	Tier 1	17	0	0	4.44964	3.75299	3.70652	51.4233	31.9421	2.13441	2.59107
TCN2	ENSG00000185339	GENCODEv24	22	30607084	30627278	protein_coding_genes	p5e8_smaller	GAL3ST1 Locus	3	3	G3	GWS	4	17	0.764706	0.764706	-	0	4	0	0.308146	5.09134	8.18266	2.25674	7.27606	2.92809	73.957
INPP5J	ENSG00000185133	GENCODEv24	22	31122731	31134696	protein_coding_genes	p5e8_smaller	GAL3ST1 Locus	3	3	G3	GWS	3	17	0.823529	0.764706	-	0	3	0	15.5389	44.771	12.1089	5.62442	6.00396	7.98347	7.9694

### Sheet: S5-eQTL-GWAS_coloc
Supplementary Table 5: Colocalization between eQTL signals for genes and sCJD GWAS association signals. The data shows the colocalization probability results for the eQTL signals of genes within in 10 eQTL catalogues. Only colocalized hits at a eQTL coloc PP4 ≥ 70% level are shown in the table. We indicate the number of variants compared and the calculated posterior probabilities (PP) for 5 diffe…
Bulk Brain Group	eQTL Catalogue	Gene	ENSG ID	#variants	eQTL coloc PP.H0.abf	eQTL coloc PP.H1.abf	eQTL coloc PP.H2.abf	eQTL coloc PP.H3.abf	eQTL coloc PP.H4.abf	Locus Name	Locus No	Locus Type
Bulk Brain - Frontal Lobe	MSBB BA10 eQTL	VDAC1P4	ENSG00000235060	4883	5.51e-05	0.1671	4.17e-05	0.125812	0.706991	STX6 Locus	G1	GWS
Bulk Brain - Frontal Lobe	GTEx Cortex eQTL	KIAA1614	ENSG00000135835	4381	2.87e-05	0.0869338	2.19e-05	0.065605	0.847411	STX6 Locus	G1	GWS
Bulk Brain - Frontal Lobe	GTEx Frontal Cortex eQTL	KIAA1614	ENSG00000135835	4337	6.01e-05	0.182084	3.01e-05	0.0906045	0.727221	STX6 Locus	G1	GWS
Bulk Brain - Temporal Lobe	MayoRNAseq TCX eQTL	KIAA1614	ENSG00000135835	4367	8.05e-09	2.44e-05	7.44e-06	0.021611	0.978357	STX6 Locus	G1	GWS
Bulk Brain - Temporal Lobe	MSBB BA22 eQTL	STX6	ENSG00000135823	4347	5.37e-15	1.63e-11	6.99e-06	0.0202218	0.979771	STX6 Locus	G1	GWS
Bulk Brain - Frontal Lobe	MSBB BA44 eQTL	STX6	ENSG00000135823	4349	3.3e-11	1e-07	7.23e-06	0.0209588	0.979034	STX6 Locus	G1	GWS
Bulk Brain - Temporal Lobe	MSBB BA36 eQTL	STX6	ENSG00000135823	4271	4.62e-20	1.4e-16	7.28e-06	0.0210956	0.978897	STX6 Locus	G1	GWS
Bulk Brain - Temporal Lobe	GTEx Hippocampus eQTL	STX6	ENSG00000135823	4202	3.53e-09	1.07e-05	7.41e-06	0.0214748	0.978507	STX6 Locus	G1	GWS
Bulk Brain - Temporal Lobe	MayoRNAseq TCX eQTL	STX6	ENSG00000135823	4262	1.05e-30	3.2e-27	7.61e-06	0.0221075	0.977885	STX6 Locus	G1	GWS
Bulk Brain - Frontal Lobe	MSBB BA10 eQTL	STX6	ENSG00000135823	4271	6.45e-09	1.96e-05	7.63e-06	0.0221728	0.9778	STX6 Locus	G1	GWS
Bulk Brain - Frontal Lobe	ROSMAP DLPFC eQTL	STX6	ENSG00000135823	4252	5.68e-30	1.72e-26	7.82e-06	0.0227477	0.977244	STX6 Locus	G1	GWS
Bulk Brain - Frontal Lobe	GTEx Cortex eQTL	STX6	ENSG00000135823	4270	3.04e-07	0.000920638	8.11e-06	0.0235987	0.975472	STX6 Locus	G1	GWS
Bulk Brain - Frontal Lobe	GTEx BA24 eQTL	STX6	ENSG00000135823	4293	5.68e-06	0.0172195	1.01e-05	0.0296906	0.953074	STX6 Locus	G1	GWS
Bulk Brain - Frontal Lobe	GTEx Frontal Cortex eQTL	STX6	ENSG00000135823	4228	1.92e-06	0.00583074	1.72e-05	0.0511431	0.943007	STX6 Locus	G1	GWS
Bulk Brain - Temporal Lobe	MayoRNAseq TCX eQTL	LGR6	ENSG00000133067	4055	4.37e-05	1.51e-05	0.0489491	0.0159156	0.935077	O1 - Other Locus	O1	Other
Bulk Brain - Frontal Lobe	ROSMAP DLPFC eQTL	LGR6	ENSG00000133067	4105	7.46e-21	2.66e-21	0.219034	0.0774554	0.703511	O1 - Other Locus	O1	Other
Bulk Brain - Frontal Lobe	MSBB BA44 eQTL	ENSG00000215795	ENSG00000215795	6135	2.6e-11	1.45e-11	0.173259	0.0955036	0.731237	O2 - Other Locus	O2	Other
Bulk Brain - Frontal Lobe	MSBB BA10 eQTL	ENSG00000215795	ENSG00000215795	6075	4.11e-07	2.26e-07	0.189138	0.103402	0.707459	O2 - Other Locus	O2	Other
Bulk Brain - Temporal Lobe	MSBB BA22 eQTL	ENSG00000215795	ENSG00000215795	6118	8.33e-06	4.63e-06	0.188873	0.104113	0.707	O2 - Other Locus	O2	Other
Bulk Brain - Frontal Lobe	ROSMAP DLPFC eQTL	ENSG00000215795	ENSG00000215795	6040	1.3e-61	7.11e-62	0.191681	0.103848	0.704471	O2 - Other Locus	O2	Other
Bulk Brain - Frontal Lobe	ROSMAP DLPFC eQTL	LPIN1	ENSG00000134324	5111	3.77e-114	2.16e-114	0.158448	0.0900305	0.751521	O3 - Other Locus	O3	Other
Bulk Brain - Temporal Lobe	MayoRNAseq TCX eQTL	LPIN1	ENSG00000134324	5189	3.61e-22	2.19e-22	0.157658	0.0945673	0.747774	O3 - Other Locus	O3	Other
Bulk Brain - Frontal Lobe	MSBB BA10 eQTL	LPIN1	ENSG00000134324	5049	2.65e-21	1.87e-21	0.155155	0.108942	0.735903	O3 - Other Locus	O3	Other
Bulk Brain - Temporal Lobe	MSBB BA36 eQTL	LPIN1	ENSG00000134324	5096	1.49e-11	1.06e-11	0.15506	0.10949	0.73545	O3 - Other Locus	O3	Other
Bulk Brain - Temporal Lobe	MSBB BA22 eQTL	LPIN1	ENSG00000134324	5130	1.04e-10	7.42e-11	0.154957	0.110083	0.734961	O3 - Other Locus	O3	Other
Bulk Brain - Temporal Lobe	GTEx Hippocampus eQTL	LPIN1	ENSG00000134324	5003	1.32e-12	9.51e-13	0.154855	0.110636	0.73451	O3 - Other Locus	O3	Other
Bulk Brain - Frontal Lobe	GTEx Frontal Cortex eQTL	LPIN1	ENSG00000134324	5049	4.55e-08	3.29e-08	0.154748	0.111209	0.734043	O3 - Other Locus	O3	Other
Bulk Brain - Frontal Lobe	MSBB BA44 eQTL	LPIN1	ENSG00000134324	5192	1.29e-05	1.01e-05	0.153365	0.11925	0.727362	O3 - Other Locus	O3	Other
Bulk Brain - Frontal Lobe	GTEx Cortex eQTL	LPIN1	ENSG00000134324	5159	2.18e-25	1.74e-25	0.153007	0.121278	0.725715	O3 - Other Locus	O3	Other
Bulk Brain - Frontal Lobe	GTEx Cortex eQTL	ZNF514	ENSG00000144026	649	0.00160809	0.000146782	0.155358	0.0133511	0.829536	O4 - Other Locus	O4	Other
Bulk Brain - Frontal Lobe	GTEx BA24 eQTL	ZNF514	ENSG00000144026	650	0.026791	0.00244857	0.2421	0.0214195	0.707241	O4 - Other Locus	O4	Other
Bulk Brain - Frontal Lobe	MSBB BA10 eQTL	INHA	ENSG00000123999	4055	0.0357237	0.00611317	0.21629	0.0363068	0.705566	O5 - Other Locus	O5	Other
Bulk Brain - Frontal Lobe	ROSMAP DLPFC eQTL	CIDECP1	ENSG00000186162	4509	4.44e-09	3.68e-09	0.131854	0.108554	0.759591	O6 - Other Locus	O6	Other
Bulk Brain - Temporal Lobe	MayoRNAseq TCX eQTL	CIDECP1	ENSG00000186162	4510	0.00938562	0.00774703	0.135106	0.110782	0.73698	O6 - Other Locus	O6	Other
Bulk Brain - Frontal Lobe	ROSMAP DLPFC eQTL	DCLK3	ENSG00000163673	4225	0.0133086	0.0132517	0.126863	0.1256	0.720976	O7 - Other Locus	O7	Other
Bulk Brain - Frontal Lobe	ROSMAP DLPFC eQTL	TRANK1	ENSG00000168016	4270	8.85e-08	8.87e-08	0.128589	0.128101	0.743311	O7 - Other Locus	O7	Other
Bulk Brain - Frontal Lobe	GTEx Frontal Cortex eQTL	ACAA1	ENSG00000060971	4080	0.0246388	0.0660805	0.0226166	0.0598302	0.826834	O8 - Other Locus	O8	Other
Bulk Brain - Temporal Lobe	GTEx Hippocampus eQTL	NCKIPSD	ENSG00000213672	1627	1.81e-16	5.82e-16	0.0290128	0.0925235	0.878464	O9 - Other Locus	O9	Other
Bulk Brain - Frontal Lobe	ROSMAP DLPFC eQTL	NCKIPSD	ENSG00000213672	1746	3.6e-124	1.2e-123	0.0283116	0.093325	0.878363	O9 - Other Locus	O9	Other
Bulk Brain - Temporal Lobe	MSBB BA22 eQTL	NCKIPSD	ENSG00000213672	1744	6.92e-10	2.3e-09	0.0287885	0.0946044	0.876607	O9 - Other Locus	O9	Other
Bulk Brain - Frontal Lobe	GTEx BA24 eQTL	NCKIPSD	ENSG00000213672	1635	4.68e-28	1.51e-27	0.0327435	0.104569	0.862687	O9 - Other Locus	O9	Other
Bulk Brain - Frontal Lobe	GTEx Frontal Cortex eQTL	NCKIPSD	ENSG00000213672	1628	9.98e-31	3.21e-30	0.0330008	0.105382	0.861618	O9 - Other Locus	O9	Other
Bulk Brain - Frontal Lobe	GTEx Cortex eQTL	NCKIPSD	ENSG00000213672	1614	6.29e-40	2.03e-39	0.0375701	0.120049	0.842381	O9 - Other Locus	O9	Other
Bulk Brain - Temporal Lobe	MayoRNAseq TCX eQTL	NCKIPSD	ENSG00000213672	1680	7.41e-52	2.45e-51	0.0457028	0.150518	0.803779	O9 - Other Locus	O9	Other
Bulk Brain - Temporal Lobe	MSBB BA36 eQTL	NCKIPSD	ENSG00000213672	1716	1.12e-09	3.71e-09	0.0524451	0.172987	0.774568	O9 - Other Locus	O9	Other
Bulk Brain - Frontal Lobe	MSBB BA10 eQTL	NCKIPSD	ENSG00000213672	1698	4.36e-13	1.44e-12	0.0547704	0.180672	0.764558	O9 - Other Locus	O9	Other
Bulk Brain - Frontal Lobe	GTEx Frontal Cortex eQTL	WDR6	ENSG00000178252	1765	1.14e-07	3.71e-07	0.0563125	0.183091	0.760596	O9 - Other Locus	O9	Other
Bulk Brain - Frontal Lobe	GTEx Cortex eQTL	DALRD3	ENSG00000178149	1763	5.28e-05	0.000172392	0.0679268	0.221033	0.710815	O9 - Other Locus	O9	Other
Bulk Brain - Frontal Lobe	GTEx BA24 eQTL	BSN-DT	ENSG00000226913	1855	0.00406272	0.00967222	0.0348323	0.0820567	0.869376	O9 - Other Locus	O9	Other
Bulk Brain - Frontal Lobe	ROSMAP DLPFC eQTL	INKA1	ENSG00000185614	1967	4.51e-06	1.06e-05	0.00392709	0.00822596	0.987832	O9 - Other Locus	O9	Other
Bulk Brain - Frontal Lobe	ROSMAP DLPFC eQTL	TEX264	ENSG00000164081	2158	5.62e-18	1.91e-17	0.0412816	0.139227	0.819492	O10 - Other Locus	O10	Other
Bulk Brain - Temporal Lobe	MayoRNAseq TCX eQTL	TEX264	ENSG00000164081	2086	3.21e-05	0.000108589	0.0423824	0.142721	0.814756	O10 - Other Locus	O10	Other
Bulk Brain - Frontal Lobe	GTEx Cortex eQTL	RPLP1P6	ENSG00000213433	5252	4.27e-10	8.39e-10	0.0532194	0.103579	0.843202	O12 - Other Locus	O12	Other
Bulk Brain - Frontal Lobe	GTEx BA24 eQTL	RPLP1P6	ENSG00000213433	5300	5.91e-14	1.16e-13	0.0536122	0.104647	0.841741	O12 - Other Locus	O12	Other
Bulk Brain - Frontal Lobe	GTEx Frontal Cortex eQTL	RPLP1P6	ENSG00000213433	5287	4.29e-10	8.44e-10	0.0604851	0.118125	0.821389	O12 - Other Locus	O12	Other
Bulk Brain - Frontal Lobe	GTEx Cortex eQTL	G3BP1	ENSG00000145907	5250	0.00585724	0.011499	0.0437614	0.0850592	0.853823	O12 - Other Locus	O12	Other
Bulk Brain - Frontal Lobe	GTEx Cortex eQTL	LINC01933	ENSG00000254226	5163	0.0063783	0.0125097	0.0394357	0.0764798	0.865196	O12 - Other Locus	O12	Other
Bulk Brain - Frontal Lobe	GTEx Frontal Cortex eQTL	LINC01933	ENSG00000254226	5176	0.0125031	0.0245347	0.0813597	0.158929	0.722674	O12 - Other Locus	O12	Other
Bulk Brain - Frontal Lobe	GTEx Cortex eQTL	GSAP	ENSG00000186088	3933	4.97e-23	1.12e-23	0.120684	0.026241	0.853075	O16 - Other Locus	O16	Other
Bulk Brain - Frontal Lobe	GTEx BA24 eQTL	GSAP	ENSG00000186088	3944	1.12e-12	2.53e-13	0.138052	0.030262	0.831686	O16 - Other Locus	O16	Other
Bulk Brain - Frontal Lobe	GTEx Frontal Cortex eQTL	GSAP	ENSG00000186088	3947	8.39e-22	1.89e-22	0.177204	0.0391783	0.783617	O16 - Other Locus	O16	Other
Bulk Brain - Temporal Lobe	GTEx Hippocampus eQTL	GSAP	ENSG00000186088	3936	8.64e-06	1.94e-06	0.20962	0.0463907	0.743978	O16 - Other Locus	O16	Other
Bulk Brain - Frontal Lobe	ROSMAP DLPFC eQTL	GSAP	ENSG00000186088	3987	3.09e-74	7.18e-75	0.108381	0.024321	0.867298	O16 - Other Locus	O16	Other
Bulk Brain - Temporal Lobe	MSBB BA22 eQTL	GSAP	ENSG00000186088	3878	1.47e-19	3.27e-20	0.117131	0.0251485	0.85772	O16 - Other Locus	O16	Other
Bulk Brain - Temporal Lobe	MSBB BA36 eQTL	GSAP	ENSG00000186088	3643	3.33e-14	7.02e-15	0.18254	0.0377156	0.779745	O16 - Other Locus	O16	Other
Bulk Brain - Frontal Lobe	GTEx Cortex eQTL	CBLL1-AS1	ENSG00000241764	3897	0.000469529	9.69e-05	0.243408	0.0495115	0.706514	O17 - Other Locus	O17	Other
Bulk Brain - Temporal Lobe	MayoRNAseq TCX eQTL	GHET1	ENSG00000281189	4161	0.000396926	0.0060755	0.00380503	0.0573088	0.932414	PDIA4 Locus	S1	Subthreshold
Bulk Brain - Frontal Lobe	ROSMAP DLPFC eQTL	PDIA4	ENSG00000155660	3938	3.36e-37	5.15e-36	0.00243301	0.0362529	0.961314	PDIA4 Locus	S1	Subthreshold
Bulk Brain - Temporal Lobe	MayoRNAseq TCX eQTL	PDIA4	ENSG00000155660	3948	4.33e-06	6.63e-05	0.0037579	0.0565512	0.93962	PDIA4 Locus	S1	Subthreshold
Bulk Brain - Frontal Lobe	MSBB BA44 eQTL	PDIA4	ENSG00000155660	4014	8.94e-06	0.000136965	0.00389952	0.0587811	0.937174	PDIA4 Locus	S1	Subthreshold
Bulk Brain - Temporal Lobe	MSBB BA36 eQTL	PDIA4	ENSG00000155660	3967	2.36e-08	3.61e-07	0.00813628	0.123709	0.868154	PDIA4 Locus	S1	Subthreshold
Bulk Brain - Frontal Lobe	MSBB BA10 eQTL	PDIA4	ENSG00000155660	3968	5.87e-06	8.99e-05	0.00840095	0.127766	0.863738	PDIA4 Locus	S1	Subthreshold
Bulk Brain - Temporal Lobe	MSBB BA22 eQTL	PDIA4	ENSG00000155660	4026	0.00336216	0.0514918	0.00580583	0.0880654	0.851275	PDIA4 Locus	S1	Subthreshold
Bulk Brain - Frontal Lobe	GTEx Frontal Cortex eQTL	PDIA4	ENSG00000155660	3938	1.47e-08	2.26e-07	0.00383619	0.0577892	0.938374	PDIA4 Locus	S1	Subthreshold
Bulk Brain - Frontal Lobe	GTEx Cortex eQTL	PDIA4	ENSG00000155660	3923	8.47e-05	0.00129679	0.00489601	0.0740313	0.919691	PDIA4 Locus	S1	Subthreshold
Bulk Brain - Frontal Lobe	ROSMAP DLPFC eQTL	PSME1	ENSG00000092010	4134	0.0220185	0.00625829	0.0492349	0.0130846	0.909404	O20 - Other Locus	O20	Other
Bulk Brain - Temporal Lobe	MSBB BA22 eQTL	CSPG4P11	ENSG00000259726	3529	1.53e-14	6.93e-15	0.147874	0.0660334	0.786093	O21 - Other Locus	O21	Other
Bulk Brain - Temporal Lobe	MSBB BA36 eQTL	CSPG4P11	ENSG00000259726	3425	3.53e-14	1.57e-14	0.195335	0.0862321	0.718433	O21 - Other Locus	O21	Other
Bulk Brain - Frontal Lobe	MSBB BA44 eQTL	MYO15A	ENSG00000091536	2600	6.4e-07	1.09e-06	0.0540474	0.0913137	0.854637	O22 - Other Locus	O22	Other
Bulk Brain - Temporal Lobe	MSBB BA36 eQTL	ALKBH5	ENSG00000091542	2487	0.000874005	0.00148616	0.036042	0.0603848	0.901213	O22 - Other Locus	O22	Other
Bulk Brain - Frontal Lobe	MSBB BA10 eQTL	ALKBH5	ENSG00000091542	2493	0.0102236	0.0173878	0.0385259	0.064654	0.869209	O22 - Other Locus	O22	Other
Bulk Brain - Frontal Lobe	ROSMAP DLPFC eQTL	ALKBH5	ENSG00000091542	2458	2.72e-06	4.62e-06	0.0663236	0.111618	0.822051	O22 - Other Locus	O22	Other
Bulk Brain - Temporal Lobe	MSBB BA22 eQTL	ALKBH5	ENSG00000091542	2491	0.0305054	0.0518677	0.0526176	0.0886883	0.776321	O22 - Other Locus	O22	Other
Bulk Brain - Frontal Lobe	GTEx Cortex eQTL	ENSG00000279792	ENSG00000279792	3140	0.0503407	0.0254643	0.101739	0.0506921	0.771764	O23 - Other Locus	O23	Other
Bulk Brain - Frontal Lobe	ROSMAP DLPFC eQTL	EME1	ENSG00000154920	3184	6.29e-24	3.26e-24	0.145929	0.0747985	0.779272	O23 - Other Locus	O23	Other
Bulk Brain - Frontal Lobe	GTEx Cortex eQTL	EME1	ENSG00000154920	3131	2.71e-07	1.37e-07	0.188845	0.0947571	0.716398	O23 - Other Locus	O23	Other
Bulk Brain - Temporal Lobe	MayoRNAseq TCX eQTL	CA11	ENSG00000063180	4347	0.000551351	0.000322923	0.0477303	0.027031	0.924364	O24 - Other Locus	O24	Other
Bulk Brain - Temporal Lobe	MSBB BA36 eQTL	CA11	ENSG00000063180	4369	0.019345	0.0113469	0.0387633	0.0218281	0.908717	O24 - Other Locus	O24	Other
Bulk Brain - Frontal Lobe	MSBB BA10 eQTL	SIRPB1	ENSG00000101307	4970	0.00845998	0.0561627	0.00983462	0.0644273	0.861115	O25 - Other Locus	O25	Other
Bulk Brain - Frontal Lobe	ROSMAP DLPFC eQTL	INPP5J	ENSG00000185133	4548	4.51e-05	0.151386	3.72e-05	0.124256	0.724276	GAL3ST1 Locus	G3	GWS

### Sheet: S6-cteQTL-GWAS_coloc
Supplementary Table 6: Colocalization between ct-eQTL signals for genes and sCJD GWAS association signals. The data shows the colocalization probability results for the ct-eQTL signals of genes within in 14 ct-eQTL catalogues. Only colocalized hits at a ct-eQTL coloc PP4 ≥ 70% level are shown in the table. We indicate the number of variants compared and the calculated posterior probabilities (PP)…
Cell Type Group	ct-eQTL Catalogue	Gene	ENSG ID	#variants	ct-eQTL coloc PP.H0.abf	ct-eQTL coloc PP.H1.abf	ct-eQTL coloc PP.H2.abf	ct-eQTL coloc PP.H3.abf	ct-eQTL coloc PP.H4.abf	Locus Name	Locus No	Locus Type
Oligodendrocytes	Bryois et al. Oligodendrocytes ct-eQTL	STX6	ENSG00000135823	3362	3.03e-17	9.18e-14	7.76e-06	0.0225607	0.977432	STX6 Locus	G1	GWS
Microglia	Bryois et al. Microglia ct-eQTL	LPIN1	ENSG00000134324	3932	8.29e-07	2.9e-07	0.164281	0.0566404	0.779077	O3 - Other Locus	O3	Other
Microglia	MiGA Meta-analysis Microglia ct-eQTL	LPIN1	ENSG00000134324	3896	2.08e-05	8.77e-06	0.162425	0.0675795	0.769966	O3 - Other Locus	O3	Other
Excitatory Neurons	Bryois et al. Excitatory Neurons ct-eQTL	LPIN1	ENSG00000134324	3896	0.0176527	0.00742837	0.156909	0.0652756	0.752734	O3 - Other Locus	O3	Other
Inhibitory Neurons	Bryois et al. Inhibitory Neurons ct-eQTL	SERPINB6	ENSG00000124570	3893	4.92e-06	1.2e-06	0.121035	0.0286996	0.85026	O13 - Other Locus	O13	Other
OPCs/COPs	Bryois et al. OPCs/COPs ct-eQTL	HBS1L	ENSG00000112339	2518	1.16e-10	1.43e-10	0.133657	0.163873	0.70247	O14 - Other Locus	O14	Other
Oligodendrocytes	Bryois et al. Oligodendrocytes ct-eQTL	GSAP	ENSG00000186088	3270	2.94e-11	5.33e-12	0.121146	0.021083	0.857771	O16 - Other Locus	O16	Other
Microglia	MiGA Meta-analysis Microglia ct-eQTL	GSAP	ENSG00000186088	3270	0.000222656	4.03e-05	0.163666	0.0288346	0.807236	O16 - Other Locus	O16	Other
Astrocytes	Bryois et al. Astrocytes ct-eQTL	GSAP	ENSG00000186088	3270	6.09e-06	1.1e-06	0.170179	0.0300215	0.799792	O16 - Other Locus	O16	Other
Excitatory Neurons	Bryois et al. Excitatory Neurons ct-eQTL	GSAP	ENSG00000186088	3270	0.00241389	0.000437183	0.180557	0.0319163	0.784675	O16 - Other Locus	O16	Other
Microglia	MiGA Meta-analysis Microglia ct-eQTL	PDIA4	ENSG00000155660	3229	0.00806998	0.122953	0.00662399	0.10016	0.762193	PDIA4 Locus	S1	Subthreshold
Microglia	MiGA Meta-analysis Microglia ct-eQTL	ARL14EP	ENSG00000152219	2674	0.020856	0.0346735	0.0281068	0.0458575	0.870506	O18 - Other Locus	O18	Other
Oligodendrocytes	Bryois et al. Oligodendrocytes ct-eQTL	XYLT2	ENSG00000015532	2546	0.000191932	8.78e-05	0.0459482	0.0200804	0.933692	O23 - Other Locus	O23	Other
Inhibitory Neurons	Bryois et al. Inhibitory Neurons ct-eQTL	XYLT2	ENSG00000015532	2546	5.24e-08	2.4e-08	0.0597324	0.0264044	0.913863	O23 - Other Locus	O23	Other
Excitatory Neurons	Bryois et al. Excitatory Neurons ct-eQTL	SNAI1	ENSG00000124216	3352	0.0430188	0.0124819	0.131047	0.0372472	0.776205	O26 - Other Locus	O26	Other

### Sheet: S7-TWAS
Supplementary Table 7: TWAS of sCJD GWAS using gene expression reference panels. Significant (after Bonferroni correction) TWAS results for genes in 10 different gene expression reference panels used are shown. For each association, TWAS reference panel (together with TWAS tool used), TWAS P and Z-score values are provided together with gene and locus information. FOCUS fine-mapping analyses were…
Group	TWAS Reference Panel	Gene	ENSG ID	TWAS P	TWAS Z-score	FOCUS Genetic Region	FOCUS Marginal TWAS Z	FOCUS PIP	90%-Credible Gene Set	Locus Name	Locus No	Locus Type
Bulk Brain - Temporal Lobe	MayoRNASeq TCX Expression (FUSION - Custom)	STX6	ENSG00000135823	3.35e-08	5.52199	1:179984831-1:181984454	5.21	0.918	Yes	STX6 Locus	G1	GWS
Bulk Brain - Frontal Lobe	ROSMAP DLPFC Expression (FUSION - Custom)	STX6	ENSG00000135823	3.19e-08	5.53072	1:179984831-1:181984454	5.38	1	Yes	STX6 Locus	G1	GWS
Bulk Brain - Temporal Lobe	MSBB BA36 Expression (FUSION - Custom)	STX6	ENSG00000135823	1.08e-08	5.7184	1:179984831-1:181984454	5.35	1	Yes	STX6 Locus	G1	GWS
Bulk Brain - Frontal Lobe	MSBB BA44 Expression (FUSION - Custom)	STX6	ENSG00000135823	7.92e-09	5.77009	1:179984831-1:181984454	5.72	1	Yes	STX6 Locus	G1	GWS
Bulk Brain - Frontal Lobe	GTEx Frontal Cortex Expression (PrediXcan - MASHR)	STX6	ENSG00000135823	2.19e-07	5.18276	-	-	-	-	STX6 Locus	G1	GWS
Bulk Brain - Frontal Lobe	GTEx Cortex Expression (PrediXcan - MASHR)	STX6	ENSG00000135823	1.19e-08	5.70076	-	-	-	-	STX6 Locus	G1	GWS
Bulk Brain - Frontal Lobe	MSBB BA10 Expression (FUSION - Custom)	NCKIPSD	ENSG00000213672	1.66e-06	4.79145	-	4.24	-	-	O9 - Other Locus	O9	Other
Bulk Brain - Frontal Lobe	ROSMAP DLPFC Expression (FUSION - Custom)	INKA1	ENSG00000185614	3.36e-06	-4.64773	-	-3.37	-	-	O9 - Other Locus	O9	Other
Bulk Brain - Frontal Lobe	MSBB BA44 Expression (FUSION - Custom)	PDIA4	ENSG00000155660	1.02e-06	4.88761	7:148003925-7:150003604	4.6	0.989	Yes	PDIA4 Locus	S1	Subthreshold
Bulk Brain - Temporal Lobe	MSBB BA22 Expression (FUSION - Custom)	SBNO1	ENSG00000139697	1.49e-06	4.81234	-	-	-	-	O19 - Other Locus	O19	Other
Bulk Brain - Temporal Lobe	GTEx Hippocampus Expression (PrediXcan - MASHR)	BMERB1	ENSG00000166780	4.73e-06	-4.57662	16:14446183-16:16443236	-4.36	0.969	Yes	BMERB1 Locus	S2	Subthreshold
Bulk Brain - Frontal Lobe	GTEx Frontal Cortex Expression (PrediXcan - MASHR)	BMERB1	ENSG00000166780	4.73e-06	-4.57662	16:14446183-16:16443236	-4.36	0.965	Yes	BMERB1 Locus	S2	Subthreshold
Bulk Brain - Temporal Lobe	MSBB BA22 Expression (FUSION - Custom)	TCN2	ENSG00000185339	2.37e-06	-4.71903	22:29557816-22:31556825	-5.11	0.998	Yes	GAL3ST1 Locus	G3	GWS

### Sheet: S8-pQTL-GWAS_coloc
Supplementary Table 8: Colocalization between pQTL signals for proteins and sCJD GWAS association signals. The data shows the colocalization probability results for the pQTL signals of proteins within the ROSMAP DLPFC pQTL catalogue. Only colocalized hits at a pQTL coloc PP4 ≥ 70% level are shown in the table. We indicate the number of variants compared and the calculated posterior probabilities …
Bulk Brain Group	pQTL Catalogue	Protein	ENSG ID	#variants	pQTL coloc PP.H0.abf	pQTL coloc PP.H1.abf	pQTL coloc PP.H2.abf	pQTL coloc PP.H3.abf	pQTL coloc PP.H4.abf	Locus Name	Locus No	Locus Type
Bulk Brain - Frontal Lobe	ROSMAP DLPFC pQTL	STX6	ENSG00000135823	99	1.31267e-06	0.00129771	8.12489e-06	0.00704066	0.991652	STX6 Locus	G1	GWS
Bulk Brain - Frontal Lobe	ROSMAP DLPFC pQTL	MANF	ENSG00000145050	67	0.0400444	0.013141	0.0503243	0.0156336	0.880857	O10 - Other Locus	O10	Other
Bulk Brain - Frontal Lobe	ROSMAP DLPFC pQTL	ABHD10	ENSG00000144827	149	1.40327e-07	1.25906e-09	0.270348	0.00169771	0.727954	O11 - Other Locus	O11	Other
Bulk Brain - Frontal Lobe	ROSMAP DLPFC pQTL	HBS1L	ENSG00000112339	119	4.39469e-11	2.94291e-12	0.131429	0.0079405	0.860631	O14 - Other Locus	O14	Other
Bulk Brain - Frontal Lobe	ROSMAP DLPFC pQTL	FUCA2	ENSG00000001036	133	2.95887e-11	1.13946e-12	0.0572019	0.00126131	0.941537	O15 - Other Locus	O15	Other
Bulk Brain - Frontal Lobe	ROSMAP DLPFC pQTL	PDIA4	ENSG00000155660	59	5.67338e-15	1.17778e-14	0.0174789	0.0353386	0.947182	PDIA4 Locus	S1	Subthreshold
Bulk Brain - Frontal Lobe	ROSMAP DLPFC pQTL	MPPED2	ENSG00000066382	176	0.133294	0.0743237	0.0215312	0.011246	0.759605	O18 - Other Locus	O18	Other

### Sheet: S9-PWAS
Supplementary Table 9: PWAS of sCJD GWAS using protein expression reference panels. Significant (after Bonferroni correction) protein expression PWAS results (using FUSION pipeline) for proteins in 2 different protein expression reference panels used are shown. For each association, PWAS reference panel, PWAS P and Z-score values are provided together with gene and locus information. DLPFC: dorso…
Group	PWAS Reference Panel	Protein	ENSG ID	PWAS P	PWAS Z-score	Locus Name	Locus No	Locus Type
Bulk Brain - Frontal Lobe	ROSMAP DLPFC Protein Expression	STX6	ENSG00000135823	1.34e-08	5.68132	STX6 Locus	G1	GWS
Bulk Brain - Frontal Lobe	Banner DLPFC Protein Expression	STX6	ENSG00000135823	1.25e-06	4.84779	STX6 Locus	G1	GWS
Bulk Brain - Frontal Lobe	ROSMAP DLPFC Protein Expression	MANF	ENSG00000145050	1.35e-05	-4.35203	O10 - Other Locus	O10	Other
Bulk Brain - Frontal Lobe	Banner DLPFC Protein Expression	PDIA4	ENSG00000155660	1.11e-05	4.3943	PDIA4 Locus	S1	Subthreshold
